# Molecular Genetic Analysis of SARS-CoV-2 Lineages in Armenia

**DOI:** 10.1101/2021.06.19.21259172

**Authors:** Diana Avetyan, Siras Hakobyan, Maria Nikoghosyan, Gisane Khachatryan, Tamara Sirunyan, Nelli Muradyan, Roksana Zakharyan, Andranik Chavushyan, Hovsep Ghazaryan, Ani Melkonyan, Ani Stepanyan, Varduhi Hayrapetyan, Sofi Atshemyan, Gevorg Martirosyan, Gayane Melik-Andreasyan, Shushan Sargsyan, Armine Ghazazyan, Naira Aleksanyan, Lilit Nersisyan, Arsen Arakelyan

## Abstract

Sequencing of SARS-CoV-2 provides essential information into viral evolution, transmission, and epidemiology. Short-read next-generation sequencing platforms are currently the gold-standard approaches characterized by the highest accuracy. Meanwhile, Oxford Nanopore’s long-read sequencing devices show great promise, offering comparable accuracy, fast turnaround time, and reduced cost. In this study, we performed whole-genome sequencing and molecular-genetic characterization of SARS-CoV-2 from clinical specimens using an amplicon-based nanopore sequencing approach. Lineage and phylogenetic analysis identified the most prevalent lineages at different time points (B.1.1.163, B.1.1.208, B.1.1, and since March 2021 - B.1.1.7). In addition, we evaluated the possible effect of identified mutations on the efficacy of recommended primers and probes used for PCR detection of SARS-CoV-2. In summary, a high-quality SARS-CoV-2 genome can be acquired by nanopore sequencing and it can serve as an efficient and affordable alternative to short-read next-generation sequencing and be used for epidemiologic surveillance and molecular-genetic analyses of the virus.
