## Supplemental Table S2 for "Molecular Genetic Analysis of SARS-CoV-2 Lineages in Armenia"

### Sheet: covsurver_result17302_perquery
Supplemental Table S2. Clade assignment and variant analysis with CoVsurver app. Sample sequences were compared against hCoV19/Wuhan/WIV04/2019 reference genome.
Query	Strand	%N	Length(nt)	Length(aa)	#Muts	%Muts	#UniqueMuts	%UniqueMuts	#ExistingMuts	%ExistingMuts	Comment	Symbol	Reference	UniqueMutList	ExistingMutList	Clade	IfExistSpecialChar	versionDate
hCoV-19/Armenia/IMB1-1/2021	positive	0	29903	9710	12	0.0012	1	0.0001	11	0.0011			hCoV19/Wuhan/WIV04/2019	(NSP3_A1769S)	(NSP6_V84F,NSP8_D30G,NSP12_P323L,NSP12_A185V,NSP14_L157F,Spike_D614G,Spike_V6F,NS3_G224C,N_G204R,N_Q160R,N_R203K)	GR		2021-06-02
hCoV-19/Armenia/IMB1-2/2021	positive	0	29903	9710	11	0.0011	1	0.0001	10	0.001			hCoV19/Wuhan/WIV04/2019	(NSP3_A1769S)	(NSP3_S1734P,NSP6_V84F,NSP12_P323L,NSP14_L157F,Spike_P681H,Spike_D614G,NS3_G224C,N_R203E,N_G204R,N_Q160R)	GR		2021-06-02
hCoV-19/Armenia/IMB1-3/2021	positive	0	29903	9710	10	0.001	2	0.0002	8	0.0008			hCoV19/Wuhan/WIV04/2019	(NSP3_A1769S,NSP13_I35V)	(NSP6_V84F,NSP12_P323L,NSP14_L157F,Spike_D614G,NS3_G224C,N_G204R,N_Q160R,N_R203K)	GR		2021-06-02
hCoV-19/Armenia/IMB1-4/2021	positive	0	29903	9710	11	0.0011	1	0.0001	10	0.001			hCoV19/Wuhan/WIV04/2019	(NSP3_A1769S)	(NSP3_S1734P,NSP6_V84F,NSP12_P323L,NSP13_M576I,NSP14_L157F,Spike_D614G,NS3_G224C,N_G204R,N_Q160R,N_R203K)	GR		2021-06-02
hCoV-19/Armenia/IMB1-5/2021	positive	0	29903	9710	14	0.0014	1	0.0001	13	0.0013			hCoV19/Wuhan/WIV04/2019	(NSP3_A1769S)	(NSP3_T656I,NSP3_P389L,NSP3_S1734P,NSP6_V84F,NSP12_P323L,NSP14_L157F,Spike_D614G,NS3_A99V,NS3_G224C,NS6_E55Q,N_G204R,N_Q160R,N_R203K)	GR		2021-06-02
hCoV-19/Armenia/IMB1-6/2021	positive	0	29903	9710	11	0.0011	1	0.0001	10	0.001			hCoV19/Wuhan/WIV04/2019	(NSP3_A1769S)	(NSP3_S1734P,NSP6_V84F,NSP12_P323L,NSP14_L157F,Spike_D614G,Spike_A67S,NS3_G224C,N_G204R,N_Q160R,N_R203K)	GR		2021-06-02
hCoV-19/Armenia/IMB1-7/2021	positive	0	29903	9710	11	0.0011	1	0.0001	10	0.001			hCoV19/Wuhan/WIV04/2019	(NSP3_A1769S)	(NSP3_S1734P,NSP6_V84F,NSP12_P323L,NSP14_L157F,Spike_D614G,Spike_A67S,NS3_G224C,N_G204R,N_Q160R,N_R203K)	GR		2021-06-02
hCoV-19/Armenia/IMB1-8/2021	positive	0	29903	9710	11	0.0011	1	0.0001	10	0.001			hCoV19/Wuhan/WIV04/2019	(NSP3_A1769S)	(NSP2_L270F,NSP3_S1734P,NSP6_V84F,NSP12_P323L,NSP14_L157F,Spike_D614G,NS3_G224C,N_G204R,N_Q160R,N_R203K)	GR		2021-06-02
hCoV-19/Armenia/IMB1-9/2021	positive	0	29903	9710	11	0.0011	1	0.0001	10	0.001			hCoV19/Wuhan/WIV04/2019	(NSP3_A1769S)	(NSP2_L270F,NSP3_S1734P,NSP6_V84F,NSP12_P323L,NSP14_L157F,Spike_D614G,NS3_G224C,N_G204R,N_Q160R,N_R203K)	GR		2021-06-02
hCoV-19/Armenia/IMB1-10/2021	positive	0	29903	9710	11	0.0011	2	0.0002	9	0.0009			hCoV19/Wuhan/WIV04/2019	(NSP6_I189L,Spike_N460I)	(NSP2_G115C,NSP12_P323L,NSP16_A34V,Spike_D614G,Spike_L5F,NS3_S220C,NS3_L219F,N_G204R,N_R203K)	GR		2021-06-02
hCoV-19/Armenia/IMB1-11/2021	positive	0	29903	9710	11	0.0011	1	0.0001	10	0.001			hCoV19/Wuhan/WIV04/2019	(NSP3_A1769S)	(NSP3_S1734P,NSP6_V84F,NSP12_P323L,NSP14_L157F,Spike_P681H,Spike_D614G,NS3_G224C,N_G204R,N_Q160R,N_R203K)	GR		2021-06-02
hCoV-19/Armenia/IMB1-12/2021	positive	0	29903	9710	14	0.0014	1	0.0001	13	0.0013			hCoV19/Wuhan/WIV04/2019	(NSP3_A1769S)	(NSP3_S1734P,NSP3_T1063I,NSP4_S34F,NSP6_V84F,NSP12_P323L,NSP14_L157F,Spike_P681H,Spike_D614G,Spike_P330S,NS3_G224C,N_G204R,N_Q160R,N_R203K)	GR		2021-06-02
hCoV-19/Armenia/IMB2-1/2021	positive	0	29903	9709	8	0.0008	0	0	8	0.0008			hCoV19/Wuhan/WIV04/2019		(NSP8_D30G,NSP12_P323L,Spike_S982A,Spike_D614G,NS3_W131C,N_S235F,N_G204R,N_R203K)	GR		2021-06-02
hCoV-19/Armenia/IMB2-2/2021	positive	0	29903	9710	11	0.0011	1	0.0001	10	0.001			hCoV19/Wuhan/WIV04/2019	(NSP3_A1769S)	(NSP3_S1734P,NSP6_V84F,NSP12_P323L,NSP14_L157F,Spike_P681H,Spike_D614G,NS3_G224C,N_R203E,N_G204R,N_Q160R)	GR		2021-06-02
hCoV-19/Armenia/IMB2-3/2021	positive	0	29903	9710	7	0.0007	0	0	7	0.0007			hCoV19/Wuhan/WIV04/2019		(NSP6_V84F,NSP12_P323L,Spike_D614G,NS3_G224C,N_G204R,N_Q160R,N_R203K)	GR		2021-06-02
hCoV-19/Armenia/IMB2-4/2021	positive	0	29903	9710	11	0.0011	1	0.0001	10	0.001			hCoV19/Wuhan/WIV04/2019	(NSP3_A1769S)	(NSP3_S1734P,NSP6_V84F,NSP12_P323L,NSP13_M576I,NSP14_L157F,Spike_D614G,NS3_G224C,N_G204R,N_Q160R,N_R203K)	GR		2021-06-02
hCoV-19/Armenia/IMB2-5/2021	positive	0	29903	9710	14	0.0014	1	0.0001	13	0.0013			hCoV19/Wuhan/WIV04/2019	(NSP3_A1769S)	(NSP3_T656I,NSP3_P389L,NSP3_S1734P,NSP6_V84F,NSP12_P323L,NSP14_L157F,Spike_D614G,NS3_A99V,NS3_G224C,NS6_E55Q,N_G204R,N_Q160R,N_R203K)	GR		2021-06-02
hCoV-19/Armenia/IMB2-6/2021	positive	0	29903	9710	11	0.0011	1	0.0001	10	0.001			hCoV19/Wuhan/WIV04/2019	(NSP3_A1769S)	(NSP3_S1734P,NSP6_V84F,NSP12_P323L,NSP14_L157F,Spike_D614G,Spike_A67S,NS3_G224C,N_G204R,N_Q160R,N_R203K)	GR		2021-06-02
hCoV-19/Armenia/IMB2-7/2021	positive	0	29903	9710	11	0.0011	1	0.0001	10	0.001			hCoV19/Wuhan/WIV04/2019	(NSP3_A1769S)	(NSP3_S1734P,NSP6_V84F,NSP12_P323L,NSP14_L157F,Spike_D614G,Spike_A67S,NS3_G224C,N_G204R,N_Q160R,N_R203K)	GR		2021-06-02
hCoV-19/Armenia/IMB2-8/2021	positive	0	29903	9710	11	0.0011	1	0.0001	10	0.001			hCoV19/Wuhan/WIV04/2019	(NSP3_A1769S)	(NSP2_L270F,NSP3_S1734P,NSP6_V84F,NSP12_P323L,NSP14_L157F,Spike_D614G,NS3_G224C,N_G204R,N_Q160R,N_R203K)	GR		2021-06-02
hCoV-19/Armenia/IMB2-9/2021	positive	0	29903	9710	11	0.0011	1	0.0001	10	0.001			hCoV19/Wuhan/WIV04/2019	(NSP3_A1769S)	(NSP2_L270F,NSP3_S1734P,NSP6_V84F,NSP12_P323L,NSP14_L157F,Spike_D614G,NS3_G224C,N_G204R,N_Q160R,N_R203K)	GR		2021-06-02
hCoV-19/Armenia/IMB2-10/2021	positive	0	29903	9710	11	0.0011	2	0.0002	9	0.0009			hCoV19/Wuhan/WIV04/2019	(NSP6_I189L,Spike_N460I)	(NSP2_G115C,NSP12_P323L,NSP16_A34V,Spike_D614G,Spike_L5F,NS3_S220C,NS3_L219F,N_G204R,N_R203K)	GR		2021-06-02
hCoV-19/Armenia/IMB2-11/2021	positive	0	29903	9710	11	0.0011	1	0.0001	10	0.001			hCoV19/Wuhan/WIV04/2019	(NSP3_A1769S)	(NSP3_S1734P,NSP6_V84F,NSP12_P323L,NSP14_L157F,Spike_P681H,Spike_D614G,NS3_G224C,N_G204R,N_Q160R,N_R203K)	GR		2021-06-02
hCoV-19/Armenia/IMB2-12/2021	positive	0	29903	9710	14	0.0014	1	0.0001	13	0.0013			hCoV19/Wuhan/WIV04/2019	(NSP3_A1769S)	(NSP3_S1734P,NSP3_T1063I,NSP4_S34F,NSP6_V84F,NSP12_P323L,NSP14_L157F,Spike_P681H,Spike_D614G,Spike_P330S,NS3_G224C,N_G204R,N_Q160R,N_R203K)	GR		2021-06-02
hCoV-19/Armenia/IMB3-1/2021	positive	0	29902	9710	4	0.0004	0	0	4	0.0004	Gap of 1 nucleotides when compared to the reference sequence.	Info	hCoV19/Wuhan/WIV04/2019		(NSP3_A890D,Spike_A570D,NS8_Y73C,N_D3L)	L		2021-06-02
hCoV-19/Armenia/IMB3-2/2021	positive	0	29884	9703	26	0.0027	0	0	26	0.0027	NS8_K68stop results in 44.6% truncation of the protein sequence. NS8_Q27stop results in 78.5% truncation of the protein sequence. Gap of 19 nucleotides when compared to the reference sequence.	Info	hCoV19/Wuhan/WIV04/2019		(NSP3_T183I,NSP3_A890D,NSP3_I1412T,NSP4_Y205H,NSP6_F108del,NSP6_G107del,NSP6_S106del,NSP12_P323L,Spike_A570D,Spike_S982A,Spike_P681H,Spike_D614G,Spike_T716I,Spike_Y144del,Spike_N501Y,Spike_D1118H,Spike_V70del,Spike_H69del,NS8_R52I,NS8_K68stop,NS8_Q27stop,NS8_Y73C,N_S235F,N_D3L,N_G204R,N_R203K)	GRY		2021-06-02
hCoV-19/Armenia/IMB3-3/2021ATTAAAGGTTTATACCTTCCCAGGTAACAAACCAACCAACTTTCGATCTCTTGTAGATCTGTTCTCTAAACGAACTTTAA	positive	0	29804	9704	26	0.0027	0	0	26	0.0027	NS8_K68stop results in 44.6% truncation of the protein sequence. NS8_Q27stop results in 78.5% truncation of the protein sequence. Gap of 19 nucleotides when compared to the reference sequence.	Info	hCoV19/Wuhan/WIV04/2019		(NSP3_T183I,NSP3_A890D,NSP3_I1412T,NSP6_F108del,NSP6_G107del,NSP6_S106del,NSP12_P323L,Spike_A570D,Spike_S982A,Spike_P681H,Spike_D614G,Spike_T716I,Spike_Y144del,Spike_N501Y,Spike_D1118H,Spike_V70del,Spike_H69del,NS8_R52I,NS8_K68stop,NS8_Q27stop,NS8_Y73C,N_S235F,N_D3L,N_T265I,N_G204R,N_R203K)	GRY		2021-06-02
hCoV-19/Armenia/IMB3-4/2021ATTAAAGGTTTATACCTTCCCAGGTAACAAACCAACCAACTTTCGATCTCTTGTAGATCTGTTCTCTAAACGAACTTTAA	positive	0	29804	9704	21	0.0022	0	0	21	0.0022	NS8_K68stop results in 44.6% truncation of the protein sequence. NS8_Q27stop results in 78.5% truncation of the protein sequence. Gap of 19 nucleotides when compared to the reference sequence.	Info	hCoV19/Wuhan/WIV04/2019		(NSP3_T183I,NSP3_A890D,NSP6_F108del,NSP6_G107del,NSP6_S106del,NSP12_P323L,Spike_A570D,Spike_P681H,Spike_D614G,Spike_T716I,Spike_Y144del,Spike_V483F,Spike_N501Y,Spike_D1118H,Spike_V70del,Spike_H69del,NS8_R52I,NS8_K68stop,NS8_Q27stop,NS8_Y73C,N_D3L)	G		2021-06-02
hCoV-19/Armenia/IMB3-5/2021ATTAAAGGTTTATACCTTCCCAGGTAACAAACCAACCAACTTTCGATCTCTTGTAGATCTGTTCTCTAAACGAACTTTAA	positive	0	29804	9704	26	0.0027	0	0	26	0.0027	NS8_K68stop results in 44.6% truncation of the protein sequence. NS8_Q27stop results in 78.5% truncation of the protein sequence. Gap of 19 nucleotides when compared to the reference sequence.	Info	hCoV19/Wuhan/WIV04/2019		(NSP2_L501F,NSP3_T183I,NSP3_A890D,NSP3_I1412T,NSP6_F108del,NSP6_G107del,NSP6_S106del,NSP12_P323L,Spike_A570D,Spike_S982A,Spike_P681H,Spike_D614G,Spike_T716I,Spike_Y144del,Spike_N501Y,Spike_D1118H,Spike_V70del,Spike_H69del,NS8_R52I,NS8_K68stop,NS8_Q27stop,NS8_Y73C,N_S235F,N_D3L,N_G204R,N_R203K)	GRY		2021-06-02
hCoV-19/Armenia/IMB3-6/2021ATTAAAGGTTTATACCTTCCCAGGTAACAAACCAACCAACTTTCGATCTCTTGTAGATCTGTTCTCTAAACGAACTTTAA	positive	0	29813	9707	14	0.0014	0	0	14	0.0014	Gap of 10 nucleotides when compared to the reference sequence.	Info	hCoV19/Wuhan/WIV04/2019		(NSP3_T183I,NSP3_A890D,NSP6_F108del,NSP6_G107del,NSP6_S106del,NSP12_P323L,Spike_A694V,Spike_A570D,Spike_P681H,Spike_D614G,Spike_T716I,NS3_V50I,NS8_Y73C,N_D3L)	G		2021-06-02
hCoV-19/Armenia/IMB3-7/2021ATTAAAGGTTTATACCTTCCCAGGTAACAAACCAACCAACTTTCGATCTCTTGTAGATCTGTTCTCTAAACGAACTTTAA	positive	0	29804	9704	24	0.0025	1	0.0001	23	0.0024	NS8_K68stop results in 44.6% truncation of the protein sequence. NS8_Q27stop results in 78.5% truncation of the protein sequence. Gap of 19 nucleotides when compared to the reference sequence.	Info	hCoV19/Wuhan/WIV04/2019	(N_F307V)	(NSP3_T183I,NSP3_A890D,NSP6_F108del,NSP6_G107del,NSP6_S106del,NSP12_P323L,Spike_A570D,Spike_P681H,Spike_D614G,Spike_T716I,Spike_Y144del,Spike_N501Y,Spike_D1118H,Spike_V70del,Spike_H69del,NS8_R52I,NS8_K68stop,NS8_Q27stop,NS8_Y73C,N_S235F,N_D3L,N_G204R,N_R203K)	GRY		2021-06-02
hCoV-19/Armenia/IMB3-8/2021ATTAAAGGTTTATACCTTCCCAGGTAACAAACCAACCAACTTTCGATCTCTTGTAGATCTGTTCTCTAAACGAACTTTAA	positive	0	29804	9704	28	0.0029	1	0.0001	27	0.0028	NS8_K68stop results in 44.6% truncation of the protein sequence. NS8_Q27stop results in 78.5% truncation of the protein sequence. Gap of 19 nucleotides when compared to the reference sequence.	Info	hCoV19/Wuhan/WIV04/2019	(NSP4_I158T)	(NSP2_S211F,NSP3_T183I,NSP3_A890D,NSP3_I1412T,NSP6_F108del,NSP6_G107del,NSP6_S106del,NSP12_P323L,Spike_A570D,Spike_S982A,Spike_P681H,Spike_D614G,Spike_T76I,Spike_T716I,Spike_Y144del,Spike_N501Y,Spike_D1118H,Spike_V70del,Spike_H69del,NS8_R52I,NS8_K68stop,NS8_Q27stop,NS8_Y73C,N_S235F,N_D3L,N_G204R,N_R203K)	GRY		2021-06-02
hCoV-19/Armenia/IMB3-9/2021ATTAAAGGTTTATACCTTCCCAGGTAACAAACCAACCAACTTTCGATCTCTTGTAGATCTGTTCTCTAAACGAACTTTAA	positive	0	29804	9704	27	0.0028	1	0.0001	26	0.0027	NS8_K68stop results in 44.6% truncation of the protein sequence. NS8_Q27stop results in 78.5% truncation of the protein sequence. Gap of 19 nucleotides when compared to the reference sequence.	Info	hCoV19/Wuhan/WIV04/2019	(NSP15_E260D)	(NSP3_T183I,NSP3_A890D,NSP3_I1412T,NSP6_F108del,NSP6_G107del,NSP6_S106del,NSP12_P323L,Spike_A570D,Spike_S982A,Spike_P681H,Spike_D614G,Spike_T716I,Spike_Y144del,Spike_N501Y,Spike_D1118H,Spike_V70del,Spike_H69del,NS8_R52I,NS8_K68stop,NS8_Q27stop,NS8_Y73C,N_A308S,N_S235F,N_D3L,N_G204R,N_R203K)	GRY		2021-06-02
hCoV-19/Armenia/IMB3-10/2021ATTAAAGGTTTATACCTTCCCAGGTAACAAACCAACCAACTTTCGATCTCTTGTAGATCTGTTCTCTAAACGAACTTTAA	positive	0	29804	9704	28	0.0029	0	0	28	0.0029	NS8_K68stop results in 44.6% truncation of the protein sequence. NS8_Q27stop results in 78.5% truncation of the protein sequence. Gap of 19 nucleotides when compared to the reference sequence.	Info	hCoV19/Wuhan/WIV04/2019		(NSP3_T183I,NSP3_A890D,NSP3_A231V,NSP3_I1412T,NSP6_F108del,NSP6_G107del,NSP6_S106del,NSP12_P323L,Spike_A570D,Spike_S982A,Spike_P681H,Spike_D614G,Spike_C1235F,Spike_T716I,Spike_Y144del,Spike_N501Y,Spike_D1118H,Spike_V70del,Spike_H69del,NS8_R52I,NS8_K68stop,NS8_Q27stop,NS8_Y73C,N_S235F,N_D3L,N_T265I,N_G204R,N_R203K)	GRY		2021-06-02
hCoV-19/Armenia/IMB3-11/2021ATTAAAGGTTTATACCTTCCCAGGTAACAAACCAACCAACTTTCGATCTCTTGTAGATCTGTTCTCTAAACGAACTTTAA	positive	0	29804	9704	24	0.0025	0	0	24	0.0025	NS8_K68stop results in 44.6% truncation of the protein sequence. NS8_Q27stop results in 78.5% truncation of the protein sequence. Gap of 19 nucleotides when compared to the reference sequence.	Info	hCoV19/Wuhan/WIV04/2019		(NSP3_T183I,NSP3_A890D,NSP6_F108del,NSP6_G107del,NSP6_S106del,NSP12_P323L,Spike_A570D,Spike_S982A,Spike_P681H,Spike_D614G,Spike_T716I,Spike_Y144del,Spike_N501Y,Spike_D1118H,Spike_V70del,Spike_H69del,NS8_R52I,NS8_K68stop,NS8_Q27stop,NS8_Y73C,N_S235F,N_D3L,N_G204R,N_R203K)	GRY		2021-06-02
hCoV-19/Armenia/IMB3-12/2021ATTAAAGGTTTATACCTTCCCAGGTAACAAACCAACCAACTTTCGATCTCTTGTAGATCTGTTCTCTAAACGAACTTTAA	positive	0	29813	9707	21	0.0022	0	0	21	0.0022	NS8_K68stop results in 44.6% truncation of the protein sequence. NS8_Q27stop results in 78.5% truncation of the protein sequence. Gap of 10 nucleotides when compared to the reference sequence.	Info	hCoV19/Wuhan/WIV04/2019		(NSP3_T183I,NSP3_A890D,NSP6_F108del,NSP6_G107del,NSP6_S106del,NSP12_P323L,Spike_A570D,Spike_S982A,Spike_P681H,Spike_D614G,Spike_T716I,Spike_N501Y,Spike_D1118H,NS8_R52I,NS8_K68stop,NS8_Q27stop,NS8_Y73C,N_S235F,N_D3L,N_G204R,N_R203K)	GR		2021-06-02
